# Malaria parasite density and detailed qualitative microscopy enhances large-scale profiling of infection endemicity in Nigeria

**DOI:** 10.1101/2022.10.18.22281220

**Authors:** Wellington Oyibo, Victoria Latham, Oladosu Oladipo, Godwin Ntadom, Perpetua Uhomoibhi, Nnnena Ogbulafor, Chukwu Okoronkwo, Festus Okoh, Aminu Mahmoud, Emmanuel Shekarau, Olusola Oresanya, Yakubu Joel Cherima, Innua Jalingo, Bintu Abba, Mohammed Audu, David J. Conway

## Abstract

With global progress towards malaria reduction stalling, further analysis of the epidemiology is required, particularly in countries with the highest burden. National surveys have mostly analysed infection prevalence, while large-scale data on parasite density and different developmental forms are rarely available. In Nigeria, the country with the largest burden globally, blood slide microscopy of children up to five years of age was conducted in the 2018 National Demographic and Health Survey, and infection prevalence previously reported. In the current study, malaria parasite density measurements are reported and analysed for 7783 of the children sampled across the 36 states within the six geopolitical zones of the country, with asexual and sexual stages considered separately and comparisons of infections with different malaria parasite species being performed. Across all states of Nigeria, there was a positive correlation between mean asexual parasite density in peripheral blood of infected individuals and prevalence of infection in the community (Spearman’s rho = 0.39, P = 0.02). Asexual parasite densities were highest in the northern geopolitical zones (geometric means > 2000 μL^-1^), extending the evidence of exceptionally high infection burden in many areas. Sexual parasite prevalence in each state was highly correlated with asexual parasite prevalence (Spearman’s rho = 0.70, P < 0.001), although sexual parasite densities were low (geometric means < 100 μL^-1^ in all zones). Infants had lower parasite densities than children above one year of age, but there were no differences between male and female children. Most infections were of *P. falciparum*, which had higher asexual densities but lower sexual parasite densities than *P. malariae* or *P. ovale* mono-infections. However, mixed species infections had the highest asexual parasite densities. It is recommended that future large surveys in high burden countries measure parasite densities as well as developmental stages and species, to improve the quality of malaria epidemiology and tracking of future changes.
