## Supplementary Table S1 for "Malaria parasite density and detailed qualitative microscopy enhances large-scale profiling of infection endemicity in Nigeria"

### Sheet: Sheet1
Supplementary Table S1. Estimated geometric mean densities (with 95% confidence intervals) and prevalence of asexual and sexual stage malaria parasites in each state of Nigeria.
The dataset comprises 7783 children up to the age of five years among those in the 2018 NDHS survey with complete microscopy measurements for relevant variables.
State	n	Asexual parasites				Sexual parasites
		Density (μL-1)	95% CI (μL-1)	Prevalence (%)	95% CI (%)	Density (μL-1)	95% CI (μL-1)	Prevalence (%)	95% CI (%)
Abia	170	1100.17	330 - 3663	13.53	8.8 - 19.6	63.1267	25 - 161	5.29	2.4 - 9.8
Adamawa	207	1873.73	942 - 3726	19.32	14.2 - 25.4	130.231	81 - 209	9.18	5.6 - 14.0
Akwa Ibom	152	2783.94	1395 - 5558	21.71	15.4 - 29.1	229.633	74 - 715	4.61	1.9 - 9.3
Anambra	294	1128.03	496 - 2566	9.18	6.1 - 13.1	30.5941	nd	0.68	0.1 - 2.4
Bauchi	229	2254.65	1297 - 3920	26.2	20.6 - 32.4	63.5597	36 - 111	13.54	9.4 - 18.7
Bayelsa	183	1050.99	474 - 2329	12.57	8.1 - 18.3	nd	nd	0	0 - 2.0
Benue	230	951.357	389 - 2326	10.43	6.8 - 15.1	92.9227	7 - 1152	2.17	0.7 - 5.0
Borno	229	1744.06	945 - 3220	14.41	10.1 - 19.6	45.3766	16 - 125	2.62	1 - 5.6
Cross River	98	1551.73	763 - 3154	21.43	13.8 - 30.9	73.1595	39 - 138	12.24	6.5 - 20.4
Delta	130	3963.4	1781 - 8821	16.15	10.3 - 23.6	39.9048	13 - 127	3.84	1.3 - 8.7
Ebonyi	331	2007.73	1357 - 2969	27.19	22.5 - 32.3	70.3876	39 - 128	6.94	4.5 - 10.2
Edo	99	1463.49	616 - 3479	15.15	8.7 - 23.8	39.9253	6 - 266	6.06	2.3 - 12.7
Ekiti	174	2327.76	1382 - 3922	30.46	23.7 - 37.9	60.614	22 - 170	5.74	2.8 - 10.3
Enugu	183	2162.32	913 - 5119	13.66	9.0 - 19.5	105.722	51 - 218	6.56	3.4 - 11.2
Gombe	256	2143.02	1277 - 3595	25	19.8 - 30.8	219.861	38 - 1269	3.91	1.9 - 7.1
Imo	229	2738.03	1295 - 5789	8.73	5.4 - 13.2	40.0111	12 - 138	2.62	1 - 5.6
Jigawa	269	1753.21	1085 - 2832	29.74	24.3 - 35.6	80.6118	51 - 127	10.41	7 - 14.7
Kaduna	273	1979.46	1286 - 3046	31.14	25.7 - 37	73.6417	52 - 104	15.75	11.6 - 20.6
Kano	348	3292.8	2331 - 4651	31.32	26.5 - 36.5	107.396	73 - 159	13.79	10.3 - 17.9
Katsina	294	5350.27	3361 - 8517	20.75	16.3 - 25.8	88.5711	59 - 133	11.56	8.1 - 15.8
Kebbi	203	2061.33	1311 - 3240	44.83	37.9 - 51.9	43.7581	26 - 73	10.84	6.9 - 15.9
Kogi	142	3412.67	1754 - 6639	26.76	19.7 - 34.8	83.5398	44 - 157	9.86	5.5 - 16.0
Kwara	172	1844.65	861 - 3952	15.7	10.6 - 22	85.9679	39 - 191	7.56	4.1 - 12.6
Lagos	219	1843.07	159 - 21414	3.2	1.3 - 6.5	71.1056	19 - 271	0.91	0.1 - 3.3
Nassarawa	187	3233.55	1676 - 6240	17.11	12.0 - 23.3	104.291	61 - 178	9.63	5.8 - 14.8
Niger	250	2705.8	1626 - 4502	30.4	24.8 - 36.5	138.675	84 - 229	12	8.2 - 16.7
Ogun	210	2538.13	1435 - 4489	19.05	14.0 - 25	70.4537	27 - 182	5.24	2.6 - 9.2
Ondo	139	1278.15	777 - 2102	30.94	23.4 - 39.3	137.14	43 - 439	5.04	2 - 10.1
Osun	174	1410.92	796 - 2502	25.86	19.5 - 33	72.9845	45 - 118	13.22	8.6 - 19.2
Oyo	254	1218.81	646 - 2299	21.26	16.4 - 26.8	85.8674	52 - 142	11.02	7.5 - 15.5
Plateau	200	3900.16	1943 - 7830	22.5	16.9 - 28.9	77.3947	52 - 115	10.5	6.6 - 15.6
Rivers	190	708.008	233 - 2151	8.94	5.3 - 13.9	69.6426	22 - 222	3.68	1.5 - 7.4
Sokoto	185	4264.5	2382 - 7634	31.35	24.7 - 38.6	75.4243	33 - 175	8.64	5 - 13.7
Taraba	219	4630.44	2721 - 7880	21.46	16.2 - 27.5	115.441	63 - 210	8.22	4.9 - 12.7
Yobe	251	2507.79	1177 - 5345	14.34	10.3 - 19.3	55.026	22 - 139	5.18	2.8 - 8.7
Zamfara	225	2144.02	1279 - 3595	32	26.0 - 38.5	64.4128	39 - 106	12.44	8.4 - 17.5
