## Supplementary Table S2 for "Malaria parasite density and detailed qualitative microscopy enhances large-scale profiling of infection endemicity in Nigeria"

### Sheet: Sheet1
Supplementary Table S2. Prevalence of the three different parasite species (P. falciparum, P. malariae and P. ovale) in children up to 5 years of age in each state in Nigeria.
The dataset comprises 7783 children up to the age of five years among those in the 2018 NDHS survey with complete microscopy measurements for relevant variables.
State	n	Asexual parasites						Sexual parasites						Total parasites (asexual and sexual)
		Plasmodium falciparum		Plasmodium malariae		Plasmodium ovale		Plasmodium falciparum		Plasmodium malariae		Plasmodium ovale		Plasmodium falciparum		Plasmodium malariae		Plasmodium ovale
		Prevalence (%)	95% CI (%)	Prevalence (%)	95% CI (%)	Prevalence (%)	95% CI (%)	Prevalence (%)	95% CI (%)	Prevalence (%)	95% CI (%)	Prevalence (%)	95% CI (%)	Prevalence (%)	95% CI (%)	Prevalence (%)	95% CI (%)	Prevalence (%)	95% CI (%)
Abia	170	11.1765	6.9 - 16.9	1.76471	0.4 - 5.1	0.588235	0.0 - 3.2	3.52941	1.3 - 7.5	1.17647	0.1 - 4.2	0.588235	0.0 - 3.2	11.1765	6.9 - 16.9	1.76471	0.4 - 5.1	0.588235	0.0 - 3.2
Adamawa	207	17.3913	12.5 - 23.3	5.31401	2.7 - 9.3	0	0.0 - 1.8*	7.72947	4.4 - 12.2	4.83092	2.3 - 8.7	0	0.0 - 1.8*	18.8406	13.8 - 24.8	5.31401	2.7 - 9.3	0	0.0 - 1.8*
Akwa Ibom	152	20.3947	14.3 - 27.7	3.28947	1.1 - 7.5	0	0.0 - 2.4*	4.60526	1.9 - 9.3	1.31579	0.2 - 4.7	0	0.0 - 2.4*	20.3947	14.3 - 27.7	3.28947	1.1 - 7.5	0	0.0 - 2.4*
Anambra	294	9.18367	6.1 - 13.1	0	0.0 - 1.2*	0.340136	0.0 - 1.9	0.680272	0.1 - 2.4	0	0.0 - 1.2*	0.340136	0.0 - 1.9	9.18367	6.1 - 13.1	0	0.0 - 1.2*	0.340136	0.0 - 1.9
Bauchi	229	24.4541	19.0 - 30.5	3.49345	1.5 - 6.8	0	0.0 - 1.6*	12.6638	8.6 - 17.7	2.18341	0.7 - 5.0	0	0.0 - 1.6*	28.821	23.0 - 35.2	3.49345	1.5 - 6.8	0	0.0 - 1.6*
Bayelsa	183	11.4754	7.2 - 17.0	1.63934	0.3 - 4.7	0	0.0 - 2.0*	0	0.0 - 2.0*	0	0.0 - 2.0*	0	0.0 - 2.0*	11.4754	7.2 - 17.0	1.63934	0.3 - 4.7	0	0.0 - 2.0*
Benue	230	10	6.4 - 14.6	0.869565	0.1 - 3.1	0	0.0 - 1.6*	2.17391	0.7 - 5.0	0	0.0 - 1.6*	0	0.0 - 1.6*	11.3043	7.5 - 16.1	0.869565	0.1 - 3.1	0	0.0 - 1.6*
Borno	229	13.9738	9.8 - 19.2	0	0.0 - 1.6*	0.873362	0.1 - 3.1	2.62009	1.0 - 5.6	0	0.0 - 1.6*	0.436681	0.0 - 2.4	14.8472	10.5 - 20.1	0	0.0 - 1.6*	0.873362	0.1 - 3.1
Cross River	98	18.3673	11.3 - 27.5	4.08163	1.1 - 10.1	2.04082	0.2 - 7.2	10.2041	5.0 - 18.0	2.04082	0.2 - 7.2	1.02041	0.0 - 5.6	19.3878	12.1 - 28.6	4.08163	1.1 - 10.1	2.04082	0.2 - 7.2
Delta	130	16.1538	10.3 - 23.6	0	0.0 - 2.8*	0	0.0 - 2.8*	3.84615	1.3 - 8.7	0	0.0 - 2.8*	0	0.0 - 2.8*	16.9231	10.9 - 24.5	0	0.0 - 2.8*	0	0.0 - 2.8*
Ebonyi	331	26.8882	22.2 - 32.0	1.81269	0.7 - 3.9	0.60423	0.1 - 2.2	6.94864	4.5 - 10.2	0.906344	0.2 - 2.6	0	0.0 - 1.1*	28.7009	23.9 - 33.9	1.81269	0.7 - 3.9	0.60423	0.1 - 2.2
Edo	99	12.1212	6.4 - 20.2	0	0.0 - 3.7*	3.0303	0.6 - 8.6	4.0404	1.1 - 10.0	0	0.0 - 3.7*	2.0202	0.2 - 7.1	15.1515	8.7 - 23.8	0	0.0 - 3.7*	3.0303	0.6 - 8.6
Ekiti	174	27.5862	21.1 - 34.9	4.5977	2.0 - 8.9	0.574713	0.0 - 3.2	5.17241	2.4 - 9.6	1.72414	0.4 - 5.0	0	0.0 - 2.1*	28.7356	22.1 - 36.1	4.5977	2.0 - 8.9	0.574713	0.0 - 3.2
Enugu	183	12.5683	8.1 - 18.3	2.18579	0.6 - 5.5	1.0929	0.1 - 3.9	5.46448	2.7 - 9.8	1.0929	0.1 - 3.9	1.0929	0.1 - 3.9	15.3005	10.4 - 21.3	2.18579	0.6 - 5.5	1.0929	0.1 - 3.9
Gombe	256	23.8281	18.7 - 29.5	5.07812	2.7 - 8.5	0	0.0 - 1.4*	3.90625	1.9 - 7.1	0	0.0 - 1.4*	0	0.0 - 1.4*	26.9531	21.6 - 32.8	5.07812	2.7 - 8.5	0	0.0 - 1.4*
Imo	229	8.29694	5.1 - 12.7	0.873362	0.1 - 3.1	0	0.0 - 1.6*	2.62009	1.0 - 5.6	0	0.0 - 1.6*	0	0.0 - 1.6*	9.17031	5.8 - 13.7	0.873362	0.1 - 3.1	0	0.0 - 1.6*
Jigawa	269	29.368	24.0 - 35.2	0.743494	0.1 - 2.7	0.371747	0.0 - 2.1	10.0372	6.7 - 14.3	0.743494	0.1 - 2.7	0.371747	0.0 - 2.1	34.2007	28.5 - 40.2	0.743494	0.1 - 2.7	0.371747	0.0 - 2.1
Kaduna	273	30.4029	25.0 - 36.2	3.663	1.8 - 6.6	0.3663	0.0 - 2.0	15.3846	11.3 - 20.2	3.2967	1.5 - 6.2	0	0.0 - 1.3*	32.967	27.4 - 38.9	3.663	1.8 - 6.6	0.3663	0.0 - 2.0
Kano	348	29.023	24.3 - 34.1	3.16092	1.6 - 5.6	0.574713	0.0 - 2.1	11.4943	8.3 - 15.3	2.87356	1.4 - 5.2	0.574713	0.1 - 2.1	31.0345	26.2 - 36.2	3.16092	1.6 - 5.6	0.574713	0.0 - 2.1
Katsina	294	20.068	15.6 - 25.1	3.40136	1.6 - 6.2	0.340136	0.0 - 1.9	10.8844	7.6 - 15.0	2.38095	1.0 - 4.8	0.340136	0.0 - 1.9	23.1293	18.4 - 28.4	3.40136	1.6 - 6.2	0.340136	0.0 - 1.9
Kebbi	203	44.335	37.4 - 51.5	2.95567	1.1 - 6.3	0.985222	0.1 - 3.5	10.8374	6.9 - 15.9	0	0.0 - 1.8*	0.492611	0.0 - 2.7	46.798	39.8 - 53.9	2.95567	1.1 - 6.3	0.985222	0.1 - 3.5
Kogi	142	26.7606	19.7 - 34.8	1.40845	0.2 - 5.0	0	0.0 - 2.6*	9.85915	5.5 - 16.0	0.704225	0.0 - 3.9	0	0.0 - 2.6*	28.8732	21.6 - 37.1	1.40845	0.2 - 5.0	0	0.0 - 2.6*
Kwara	172	14.5349	9.6 - 20.7	2.32558	0.6 - 5.8	0.581395	0.0 - 3.2	6.39535	3.2 - 11.2	2.32558	0.6 - 5.8	0.581395	0.0 - 3.2	17.4419	12.1 - 23.9	2.32558	0.6 - 5.8	0.581395	0.0 - 3.2
Lagos	219	3.19635	1.3 - 6.5	0.456621	0.0 - 2.5	0	0.0 - 1.7*	0.913242	0.1 - 3.3	0.456621	0.0 - 2.5	0	0.0 - 1.7*	3.65297	1.6 - 7.1	0.456621	0.0 - 2.5	0	0.0 - 1.7*
Nassarawa	187	12.8342	8.4 - 18.5	5.34759	2.6 - 9.6	1.60428	0.3 - 4.6	5.88235	3.0 - 10.3	5.34759	2.6 - 9.6	1.06952	0.1 - 3.8	12.8342	8.4 - 18.5	5.34759	2.6 - 9.6	1.60428	0.3 - 4.6
Niger	250	29.2	23.6 - 35.3	4	1.9 - 7.2	0.4	0.0 - 2.2	11.2	7.6 - 15.8	2.8	1.1 - 5.7	0.4	0.0 - 2.2	32.4	26.6 - 38.6	4	1.9 - 7.2	0.4	0.0 - 2.2
Ogun	210	17.1429	12.3 - 22.9	1.90476	0.5 - 4.8	0	0.0 - 1.7*	3.80952	1.7 - 7.4	1.42857	0.3 - 4.1	0	0.0 - 1.7*	18.5714	13.6 - 24.5	1.90476	0.5 - 4.8	0	0.0 - 1.7*
Ondo	139	28.777	21.4 - 37.1	7.19424	3.5 - 12.8	2.15827	0.4 - 6.2	5.03597	2.0 - 10.1	0	0.0 - 2.6*	0	0.0 - 2.6*	30.9353	23.4 - 39.3	7.19424	3.5 - 12.8	2.15827	0.4 - 6.2
Osun	174	24.7126	18.5 - 31.8	1.14943	0.1 - 4.1	0.574713	0.0 - 3.2	13.2184	8.6 - 19.2	0	0.0 - 2.1*	0	0.0 - 2.1*	28.1609	21.6 - 35.5	1.14943	0.1 - 4.1	0.574713	0.0 - 3.2
Oyo	254	20.0787	15.3 - 25.5	1.1811	0.2 - 3.4	0.787402	0.1 - 2.8	10.2362	6.8 - 14.6	1.1811	0.2 - 3.4	0.393701	0.0 - 2.2	22.8346	17.8 - 28.5	1.1811	0.2 - 3.4	0.787402	0.1 - 2.8
Plateau	200	21.5	16.0 - 27.8	2.5	0.8 - 5.7	1	0.1 - 3.6	10	6.2 - 15.0	1.5	0.3 - 4.3	0.5	0.0 - 2.8	23	17.4 - 29.5	2.5	0.8 - 5.7	1	0.1 - 3.6
Rivers	190	7.89474	4.4 - 12.7	1.05263	0.1 - 3.8	0.526316	0.0 - 2.9	2.63158	0.9 - 6.0	1.05263	0.1 - 3.8	0	0.0 - 1.9*	9.47368	5.7 - 14.6	1.05263	0.1 - 3.8	0.526316	0.0 - 2.9
Sokoto	185	30.2703	23.7 - 37.4	2.16216	0.6 - 5.4	0	0.0 - 2.0*	8.64865	5.0 - 13.7	1.08108	0.1 - 3.9	0	0.0 - 2.0*	32.4324	25.7 - 39.7	2.16216	0.6 - 5.4	0	0.0 - 2.0*
Taraba	219	21.0046	15.8 - 27.0	0.913242	0.1 - 3.3	1.82648	0.5 - 4.6	7.76256	4.6 - 12.1	0.913242	0.1 - 3.2	1.82648	0.5 - 4.6	21.0046	15.8 - 27.0	0.913242	0.1 - 3.3	1.82648	0.5 - 4.6
Yobe	251	13.1474	9.2 - 18.0	0.796813	0.1 - 2.8	0	0.0 - 1.5*	4.38247	2.2 - 7.7	0.796813	0.1 - 2.8	0	0.0 - 1.5*	15.5378	11.3 - 20.6	0.796813	0.1 - 2.8	0	0.0 - 1.5*
Zamfara	225	30.6667	24.7 - 37.1	1.77778	0.5 - 4.5	1.77778	0.5 - 4.5	11.1111	7.3 - 16.0	1.33333	0.3 - 3.8	1.33333	0.3 - 3.8	33.3333	27.2 - 39.9	1.77778	0.5 - 4.5	1.77778	0.5 - 4.5
* one-sided, 97.5% confidence interval
